# Characterization of Leukodystrophy Penetrance Using Large-Scale Integration of Genomic Population Screening and Electronic Health Records

**DOI:** 10.64898/2026.07.04.26356970

**Authors:** Hannah C. Happ, G. Bryce Christensen, Stacey Knight, Alfredo Novoa, Darin Isakson, Lincoln D. Nadauld, Aaron R. Quinlan, Joshua L. Bonkowsky

## Abstract

**Background and Objectives:** Leukodystrophies are rare genetic diseases affecting the central nervous system white matter, leading to progressive disabilities and death. Although early diagnosis is critical for therapies, the penetrance and phenotypic spectrum of many leukodystrophies remain poorly defined. Here, we integrate sequencing population screening with longitudinal electronic health record (EHR) data. Our goals were to assess the prevalence of undiagnosed leukodystrophy, characterize phenotypic variability among genotype-positive individuals, and estimate penetrance across multiple leukodystrophies.

**Methods:** We analyzed 19 genes associated with 13 leukodystrophies in pediatric and adult individuals recruited via the HerediGene Population Study, a 5-year study conducted primarily of healthy individuals in the U.S. intermountain west. Sequencing was performed on 210,983 individuals, consisting of genome sequencing for 34,033 and SNP panel imputation for 176,950. Variant results were cross-referenced to comprehensive and longitudinal (20+ years) clinical data in the Intermountain Health Enterprise Data Warehouse and to the Utah Leukodystrophy Program.

**Results:** Pathogenic variants were identified in 4 genes (*CSF1R, PLP1, POLR3A, SNORD118*) in 9 individuals, none of whom had a clinical leukodystrophy diagnosis or characteristic MRI findings. These findings suggest that missed clinical diagnoses of most leukodystrophies are uncommon in a centralized healthcare system, but also demonstrate that for some leukodystrophies there may be variable or reduced penetrance, or broader phenotypic spectra than recognized. We used published incidence estimates and the observed leukodystrophy-associated genotypes to infer penetrance ranges that varied from wide for ultra-rare leukodystrophies, to tightly bounded for more prevalent conditions.

**Discussion:** In this predominantly healthy population, we did not find any patients with leukodystrophy who had been genetically undiagnosed but then identified by sequencing. However, we identified 9 individuals with genotypes previously reported to result in leukodystrophy, but none of whom had clinical symptoms or MRI features associated with the specific leukodystrophy. Our results support a revised model in which leukodystrophies exist along a continuum of penetrance and expressivity, with implications for newborn screening, variant interpretation, and risk stratification.
