## Supplemental Table 2 for "Characterization of Leukodystrophy Penetrance Using Large-Scale Integration of Genomic Population Screening and Electronic Health Records"

### Sheet: Sheet1
						WGS Results (n=34,033)				Imputation Results (n=210,983)
Genes	P/LP 1*	P/LP 2*	P/LP 3*	Mode		WGS Carriers	Homozygous	Double-Heterozygotes		Imputable ClinVar Variants	Imputed Carriers	Homozygous	Compound Hets (trans)	Double Hets (cis)
CSF1R	71	11	0	Dom		1	0			1	2	0	0	0
GFAP	82	15	0	Dom		0	0			0	0	0	0	0
TUBB4A	52	16	0	Dom		0	0			0	0	0	0	0
GALC	394	113	0	Rec		64	0			11	164	0	0	0
ARSA	463	114	0	Rec		226	0			15	937	0	0	0
EIF2B1	55	4	0	Rec		3	0			2	15	0	0	0
EIF2B2	51	13	0	Rec		64	0			8	321	0	0	0
EIF2B3	19	5	0	Rec		33	0			3	110	0	0	0
EIF2B4	47	3	0	Rec		10	0			1	47	0	0	0
EIF2B5	144	28	0	Rec		77	0			10	410	0	0	0
SNORD118	35	5	0	Rec		304	0	1		7	1531	4	1	0
DARS2	104	12	0	Rec		67	0			7	156	0	0	0
EARS2	66	8	0	Rec		67	0			7	285	0	0	0
AARS2	65	10	0	Rec		73	0			0	0	0	0	0
POLR3A	126	38	0	Rec		283	0			7	1267	1	0	0
POLR3B	71	15	0	Rec		86	0			10	430	0	0	0
POLR1C	71	16	0	Rec		28	0			7	482	0	0	0
ABCD1	677	116	0	X-linked		0	0			0	0	0	0	0
PLP1	355	29	0	X-linked		1	0			0	0	0	0	0
